# Proteomic associations with eating behaviors in young adults: a twin study

**DOI:** 10.64898/2026.04.14.26350850

**Authors:** Guiomar Masip, Gabin Drouard, Jaakko Kaprio

## Abstract

**Introduction:** Eating behaviors are consistently associated with weight-related traits, yet the biological factors contributing to individual differences in these behaviors remain poorly characterized. Plasma proteomics offers an opportunity to investigate the biological processes underlying eating behaviors.

**Methods:** Participants were 730 young adult twins from the FinnTwin12 cohort. Eating behaviors were measured through self-report questionnaires, including the Three-Factor Eating Questionnaire-R18 and four additional items on eating styles. Associations between plasma proteins and eating behaviors were examined using generalized estimating equation models adjusted for age and sex, with additional analyses adjusting for body mass index (BMI). Within-pair analyses were conducted in both monozygotic (MZ) and dizygotic twin pairs to assess whether associations were influenced by genetic or environmental factors.

**Results:** We identified 51 significant protein–eating behavior associations involving 35 unique proteins (FDR <0.05). We observed 19 associations for the item “overeating when feeling down” and 12 for the TFEQ factor of emotional eating. The identified proteins were predominantly enriched in immune system pathways, including the complement cascade and adaptive immune signaling. After further adjustment for BMI, 12 associations persisted, most of which were associated with eating-style items, suggesting that BMI had a substantial influence on protein–eating behavior associations. Within-pair analyses of MZ pairs indicated that several associations persist after accounting for genetic effects.

**Conclusion:** Our study identifies plasma proteins associated with eating behaviors, largely involving immune-related pathways. While some associations attenuated in twin analyses, several persisted, suggesting environmental influences. These results highlight potential biomarker candidates and indicate that modifiable environmental factors may contribute to the proteomic profiles associated with eating behaviors, with possible implications for weight-related traits.
