## Supplementary material for "Proteomic associations with eating behaviors in young adults: a twin study": Table S1; Table S2; Table S3

### Sheet: Table S1
Individual level analyses adjusted for age, sex and BMI
Outcome	Protein	Gene	Description	Estimate	Std.Error	Nominal p-value	FDR p-value	Bonferroni p-value
TFEQ-R18 items
Eating when feeling nervous or agitated	Q9Y251	HPSE	Heparanase	-0.157	0.040	9.71E-09	4.26E-02	4.26E-02
Extreme hunger sensation	P22792	CPN2	Carboxypeptidase N subunit 2	0.152	0.037	3.86E-09	1.69E-02	1.69E-02
Eating large amounts when not hungry	P41222	PTGDS	Prostaglandin-H2 D-isomerase	-0.194	0.047	3.63E-09	1.59E-02	1.59E-02
Eating-style items
Meal frequency	P01008	SERPINC1	Antithrombin-III	0.199	0.059	7.21E-04	3.99E-02	3.17E-01
Meal frequency	P02452	COL1A1	Collagen alpha-1(I) chain	0.279	0.062	5.79E-09	2.54E-03	2.54E-03
Meal frequency	P07942	LAMB1	Laminin subunit beta-1	0.254	0.070	2.87E-04	3.49E-02	1.26E-01
Meal frequency	P12821	ACE	Angiotensin-converting enzyme	0.219	0.061	3.38E-04	3.49E-02	1.48E-01
Meal frequency	P16070	CD44	CD44 antigen	0.224	0.066	7.54E-04	3.99E-02	3.31E-01
Meal frequency	P16112	ACAN	Aggrecan core protein	0.201	0.060	8.18E-04	3.99E-02	3.59E-01
Meal frequency	Q12884	FAP	Prolyl endopeptidase FAP	0.250	0.071	3.98E-04	3.49E-02	1.75E-01
Meal frequency	Q9H4B7	TUBB1	Tubulin beta-1 chain	-0.239	0.062	1.04E-04	2.28E-02	4.56E-02
Meal frequency	Q9Y5Y7	LYVE1	Lymphatic vessel endothelial hyaluronic acid receptor 1	0.213	0.062	5.66E-04	3.99E-02	2.49E-01
Regular eating	P03950	ANG	Angiogenin	0.172	0.046	2.03E-04	4.45E-02	8.90E-02
Regular eating	P11021	HSPA5	Endoplasmic reticulum chaperone BiP	-0.177	0.046	1.32E-04	4.45E-02	5.78E-02

### Sheet: Table S2
Individual level analyses adjusted for age and sex
Eating behavior	Protein	Gene	Description	Pathway	Pathway long
TFEQ-R18 items
Portion size control	P16930	FAH	Fumarylacetoacetase	Metabolism	Metabolism of aminoacids: phenylalanine and tyrosine
Portion size control	P22105	TNXB	Tenascin-X	Extracellular matrix organization	ECM proteoglycans (Homo sapiens)
Eating when feeling nervous or agitated	Q9Y251	HPSE	Heparanase	Metabolism	Metabolism of carbohydrates and carbohydrate derivatives
				Immune system	Innate Immune System
Overeating when feeling down	O00533	CHL1	Neural cell adhesion molecule L1-like protein	Developmental biology	Nervous system development
Overeating when feeling down	P01031	C5	Complement C5	Immune system	Regulation of complement cascade
Overeating when feeling down	P02741	CRP	C-reactive protein	Immune system	Complement cascade
Overeating when feeling down	P02743	APCS	Serum amyloid P-component	Metabolism of proteins	Amyloid fiber formation
Overeating when feeling down	P02766	TTR	Transthyretin	Immune system	Innate Immune System
				Sensory perception	Retinoid metabolism and transport & The canonical retinoid cycle in rods
				Disease	Diseases associated with visual transduction
				Extracellular matrix organization	Non-integrin membrane-ECM interactions
				Metabolism	Metabolism of vitamins and cofactors
				Metabolism of proteins	Amyloid fiber formation
Overeating when feeling down	P04003	C4BPA	C4b-binding protein alpha chain	Immune system	Complement cascade
Overeating when feeling down	P04040	CAT	Catalase	Cellular responses to stimuli	Cellular responses to stress
				Protein localization	Peroxisomal protein import
				Immune system	Innate Immune System
				Gene expression	RNA Polymerase II Transcription
Overeating when feeling down	P05156	CFI	Complement factor I	Immune system	Complement cascade
Overeating when feeling down	P07360	C8G	Complement component C8 gamma chain	Immune system	Complement cascade
Overeating when feeling down	P08603	CFH	Complement factor H	Immune system	Complement cascade
Overeating when feeling down	P0C0L4	C4A	Complement C4-A	Metabolism of proteins	Post-translational protein modification & Regulation of Insulin-like Growth Factor (IGF) transport and uptake by Insulin-like Growth Factor Binding Proteins (IGFBPs)
				Immune system	Complement cascade
Overeating when feeling down	P10721	KIT	Mast/stem cell growth factor receptor Kit	Developmental biology	Developmental Cell Lineages of the Integumentary System
				Gene expression	RNA Polymerase II Transcription
				Signal transduction	Signaling by Receptor Tyrosine Kinases
Overeating when feeling down	P17936	IGFBP3	Insulin-like growth factor-binding protein 3	Gene expression	RNA Polymerase II Transcription
				Metbolism of proteins	Regulation of Insulin-like Growth Factor (IGF) transport and uptake by Insulin-like Growth Factor Binding Proteins (IGFBPs)
Overeating when feeling down	P19320	VCAM1	Vascular cell adhesion protein 1	Extracellular matrix organization	Integrin cell surface interactions
				Immune system	Adaptive Immune System & Cytokine Signaling in Immune system & Signaling by Interleukins
Overeating when feeling down	P20851	C4BPB	C4b-binding protein beta chain	Immune system	Complement cascade
Overeating when feeling down	P22352	GPX3	Glutathione peroxidase 3	Cellular responses to stimuli	Cellular responses to stress
Overeating when feeling down	P35542	SAA4	Serum amyloid A-4 protein	Not found in Reactome
Overeating when feeling down	P41222	PTGDS	Prostaglandin-H2 D-isomerase	Developmental biology	Transcriptional regulation of testis differentiation
				Metabolism	Metabolism of lipids
Overeating when feeling down	Q9Y251	HPSE	Heparanase	Metabolism	Metabolism of carbohydrates and carbohydrate derivatives
				Immune system	Innate Immune System
Extreme hunger sensation	P22792	CPN2	Carboxypeptidase N subunit 2	Immune system	Complement cascade
Meal intake control	P16930	FAH	Fumarylacetoacetase	Metabolism	Metabolism of aminoacids: phenylalanine and tyrosine
Meal intake control	P22105	TNXB	Tenascin-X	Extracellular matrix organization	ECM proteoglycans (Homo sapiens)
Eating less than desired	P02765	AHSG	Alpha-2-HS-glycoprotein	Metabolism of proteins	Post-translational protein modification & Regulation of Insulin-like Growth Factor (IGF) transport and uptake by Insulin-like Growth Factor Binding Proteins (IGFBPs)
				Hemostasis	Platelet activation, signaling and aggregation
				Immune system	Innate Immune System
Eating large amounts when not hungry	P41222	PTGDS	Prostaglandin-H2 D-isomerase	Developmental biology	Transcriptional regulation of testis differentiation
				Metabolism	Metabolism of lipids
TFEQ-R18 factors
Emotional eating	O00533	CHL1	Neural cell adhesion molecule L1-like protein	Developmental biology	Nervous system development
Emotional eating	P02741	CRP	C-reactive protein	Immune system	Complement cascade
Emotional eating	P02743	APCS	Serum amyloid P-component	Metabolism of proteins	Amyloid fiber formation
Emotional eating	P02766	TTR	Transthyretin	Immune system	Innate Immune System
				Sensory perception	Retinoid metabolism and transport & The canonical retinoid cycle in rods
				Disease	Diseases associated with visual transduction
				Extracellular matrix organization	Non-integrin membrane-ECM interactions
				Metabolism	Metabolism of vitamins and cofactors
				Metabolism of proteins	Amyloid fiber formation
Emotional eating	P05156	CFI	Complement factor I	Immune system	Complement cascade
Emotional eating	P08603	CFH	Complement factor H	Immune system	Complement cascade
Emotional eating	P0C0L4	C4A	Complement C4-A	Metabolism of proteins	Post-translational protein modification & Regulation of Insulin-like Growth Factor (IGF) transport and uptake by Insulin-like Growth Factor Binding Proteins (IGFBPs)
				Immune system	Complement cascade
Emotional eating	P10721	KIT	Mast/stem cell growth factor receptor Kit	Developmental biology	Developmental Cell Lineages of the Integumentary System
				Gene expression	RNA Polymerase II Transcription
				Signal transduction	Signaling by Receptor Tyrosine Kinases
Emotional eating	P19320	VCAM1	Vascular cell adhesion protein 1	Extracellular matrix organization	Integrin cell surface interactions
				Immune system	Adaptive Immune System & Cytokine Signaling in Immune system & Signaling by Interleukins
Emotional eating	Q6UXB8	PI16	Peptidase inhibitor 16	Developmental biology	MITF-M-regulated melanocyte development
Emotional eating	Q6YHK3	CD109	CD109 antigen	Hemostasis	Platelet activation, signaling and aggregation
Emotional eating	Q9Y251	HPSE	Heparanase	Metabolism	Metabolism of carbohydrates and carbohydrate derivatives
				Immune system	Innate Immune System
Cognitive Restraint	O75144	ICOSLG	ICOS ligand	Immune system	Adaptive Immune System
Cognitive Restraint	P02765	AHSG	Alpha-2-HS-glycoprotein	Metabolism of proteins	Post-translational protein modification & Regulation of Insulin-like Growth Factor (IGF) transport and uptake by Insulin-like Growth Factor Binding Proteins (IGFBPs)
				Hemostasis	Platelet activation, signaling and aggregation
				Immune system	Innate Immune System
Cognitive Restraint	P22105	TNXB	Tenascin-X	Extracellular matrix organization	ECM proteoglycans (Homo sapiens)
Eating-style items
Meal frequency	P01008	SERPINC1	Antithrombin-III	Metabolism of proteins	Post-translational protein modification; Regulation of Insulin-like Growth Factor (IGF) transport and uptake by Insulin-like Growth Factor Binding Proteins (IGFBPs)
				Hemostasis	Formation of Fibrin Clot (Clotting Cascade)
Meal frequency	P02452	COL1A1	Collagen alpha-1(I) chain	Developmental biology	Developmental Cell Lineages of the Exocrine Pancreas
				Disease	Diseases of hemostasis & Defective VWF cleavage by ADAMTS13 variant
				Extracellular matrix organization	Collagen formation
				Gene expression	RNA Polymerase II Transcription
				Hemostasis	Cell surface interactions at the vascular wall
				Immune system	Adaptive Immune System
				Signal transduction	Signaling by Receptor Tyrosine Kinases
				Vesicle-mediated transport	Binding and Uptake of Ligands by Scavenger Receptors
Meal frequency	P07942	LAMB1	Laminin subunit beta-1	Metabolism of proteins	Post-translational protein modification & Regulation of Insulin-like Growth Factor (IGF) transport and uptake by Insulin-like Growth Factor Binding Proteins (IGFBPs)
				Developmental biology	Developmental Cell Lineages of the Exocrine Pancreas
				Disease	Infectious disease
				Extracellular matrix organization	Degradation of the extracellular matrix
				Signal transduction	Signaling by Receptor Tyrosine Kinases
Meal frequency	P12821	ACE	Angiotensin-converting enzyme	Metabolism of proteins	Metabolism of Angiotensinogen to Angiotensins
Meal frequency	P16070	CD44	CD44 antigen	Developmental biology	Developmental Cell Lineages
				Extracellular matrix organization	Degradation of the extracellular matrix; Integrin cell surface interactions
				Hemostasis	Cell surface interactions at the vascular wall
				Immune system	Cytokine Signaling in Immune system; Innate Immune System
				Metabolism	Metabolism of carbohydrates and carbohydrate derivatives
Meal frequency	P16112	ACAN	Aggrecan core protein	Metabolism	Metabolism of carbohydrates and carbohydrate derivatives
				Disease	Diseases of metabolism
Meal frequency	Q12884	FAP	Prolyl endopeptidase FAP	Not found in Reactome
Meal frequency	Q9H4B7	TUBB1	Tubulin beta-1 chain	Autophagy	Macroautophagy
				Cell cycle	Cell Cycle, Mitotic
				Cellular responses to stimuli	Cellular responses to stress
				Developmental biology	Nervous system development
				Disease	Infectious disease
				Hemostasis	Factors involved in megakaryocyte development and platelet production
				Immune system	Adaptative immune system
				Metabolism of proteins	Post-translational protein modification
				Neuronal system	Transmission across Chemical Synapses
				Organelle biogenesis and maintenance	Cilium Assembly
				Signal transduction	Signaling by Rho GTPases, Miro GTPases and RHOBTB3
				Vesicle-mediated transport	Membrane Trafficking
Meal frequency	Q9Y5Y7	LYVE1	Lymphatic vessel endothelial hyaluronic acid receptor 1	Metabolism	Metabolism of carbohydrates and carbohydrate derivatives

### Sheet: Table S3
				Individual level analyses					Within-pair analyses (MZ+DZ pairs)					Within-pair analyses (MZ pairs)
Outcome	Protein	Gene	Description	Estimate	Std.Error	Nominal p-value	FDR p-value	Bonferroni p-value	Estimate	Std.Error	Nominal p-value	FDR p-value	Bonferroni p-value	Estimate	Std.Error	Nominal p-value	FDR p-value	Bonferroni p-value
TFEQ-R18 items
Portion size control	P16930	FAH	Fumarylacetoacetase	0.19	0.05	4.29E-09	9.24E-03	1.88E-02	0.242	0.10	1.62E-02	3.30E-02	4.36E-01	0.149	0.144	3.03E-01	4.18E-01	1.00E+00
Portion size control	P22105	TNXB	Tenascin-X	-0.19	0.05	4.17E-09	9.42E-03	1.83E-02	-0.050	0.08	5.19E-01	5.53E-01	1.00E+00	-0.112	0.104	2.81E-01	3.98E-01	1.00E+00
Eating when feeling nervous or agitated	Q9Y251	HPSE	Heparanase	-0.17	0.04	4.48E-09	1.97E-02	1.97E-02	-0.158	0.07	2.10E-02	4.11E-02	5.45E-01	-0.164	0.087	6.30E-02	1.34E-01	1.00E+00
Overeating when feeling down	O00533	CHL1	Neural cell adhesion molecule L1-like protein	0.14	0.04	6.66E-04	2.66E-02	2.92E-01	0.174	0.07	1.23E-02	2.93E-02	3.92E-01	0.232	0.095	1.59E-02	4.53E-02	5.57E-01
Overeating when feeling down	P01031	C5	Complement C5	-0.18	0.04	4.61E-09	5.06E-03	2.02E-02	-0.251	0.08	2.55E-03	1.00E-02	9.94E-02	-0.286	0.110	1.06E-02	3.67E-02	4.03E-01
Overeating when feeling down	P02741	CRP	C-reactive protein	-0.18	0.04	2.69E-09	5.06E-03	1.18E-02	-0.214	0.08	6.31E-03	2.01E-02	2.27E-01	-0.314	0.111	5.49E-03	3.02E-02	2.36E-01
Overeating when feeling down	P02743	APCS	Serum amyloid P-component	-0.16	0.04	1.15E-04	7.04E-03	5.03E-02	-0.238	0.07	5.96E-04	4.87E-03	2.74E-02	-0.246	0.091	7.56E-03	3.02E-02	3.02E-01
Overeating when feeling down	P02766	TTR	Transthyretin	0.15	0.04	1.28E-04	7.04E-03	5.63E-02	0.242	0.07	7.34E-04	4.87E-03	3.30E-02	0.296	0.098	3.08E-03	1.96E-02	1.35E-01
Overeating when feeling down	P04003	C4BPA	C4b-binding protein alpha chain	-0.14	0.05	1.83E-03	4.83E-02	8.02E-01	-0.181	0.07	1.22E-02	2.93E-02	3.92E-01	-0.473	0.102	9.53E-09	4.86E-04	4.86E-04
Overeating when feeling down	P04040	CAT	Catalase	-0.15	0.04	8.41E-04	2.91E-02	3.69E-01	-0.214	0.10	2.59E-02	4.55E-02	5.95E-01	-0.330	0.135	1.60E-02	4.53E-02	5.57E-01
Overeating when feeling down	P05156	CFI	Complement factor I	-0.14	0.05	1.95E-03	4.83E-02	8.58E-01	-0.261	0.09	2.80E-03	1.02E-02	1.07E-01	-0.346	0.124	6.17E-03	3.02E-02	2.59E-01
Overeating when feeling down	P07360	C8G	Complement component C8 gamma chain	-0.13	0.04	1.98E-03	4.83E-02	8.60E-01	-0.162	0.07	2.38E-02	4.33E-02	5.81E-01	-0.244	0.089	7.15E-03	3.02E-02	2.93E-01
Overeating when feeling down	P08603	CFH	Complement factor H	-0.19	0.05	5.98E-09	5.25E-03	2.62E-02	-0.320	0.07	7.02E-08	1.79E-04	3.51E-04	-0.342	0.094	4.13E-04	4.93E-03	1.98E-02
Overeating when feeling down	P0C0L4	C4A	Complement C4-A	-0.21	0.04	4.78E-07	2.10E-04	2.10E-04	-0.330	0.07	2.04E-08	1.04E-04	1.04E-04	-0.359	0.087	7.09E-09	1.21E-03	3.47E-03
Overeating when feeling down	P10721	KIT	Mast/stem cell growth factor receptor Kit	0.13	0.04	1.25E-03	3.64E-02	5.47E-01	0.056	0.09	5.20E-01	5.53E-01	1.00E+00	0.026	0.114	8.22E-01	8.92E-01	1.00E+00
Overeating when feeling down	P17936	IGFBP3	Insulin-like growth factor-binding protein 3	0.14	0.04	8.62E-04	2.91E-02	3.79E-01	0.234	0.08	2.47E-03	1.00E-02	9.93E-02	0.220	0.104	3.57E-02	8.66E-02	1.00E+00
Overeating when feeling down	P19320	VCAM1	Vascular cell adhesion protein 1	0.18	0.05	1.15E-04	7.04E-03	5.03E-02	0.238	0.07	8.65E-04	4.90E-03	3.72E-02	0.162	0.092	8.24E-02	1.68E-01	1.00E+00
Overeating when feeling down	P20851	C4BPB	C4b-binding protein beta chain	-0.15	0.04	3.32E-04	1.62E-02	1.46E-01	-0.157	0.07	2.88E-02	4.89E-02	6.33E-01	-0.326	0.102	1.74E-03	1.48E-02	7.99E-02
Overeating when feeling down	P22352	GPX3	Glutathione peroxidase 3	0.14	0.05	2.15E-03	4.96E-02	9.42E-01	0.206	0.08	1.50E-02	3.18E-02	4.20E-01	0.131	0.120	2.78E-01	3.98E-01	1.00E+00
Overeating when feeling down	P35542	SAA4	Serum amyloid A-4 protein	-0.13	0.04	1.23E-03	3.64E-02	5.41E-01	-0.129	0.08	8.98E-02	1.27E-01	1.00E+00	-0.287	0.106	7.69E-03	3.02E-02	3.02E-01
Overeating when feeling down	P41222	PTGDS	Prostaglandin-H2 D-isomerase	0.17	0.04	3.50E-09	5.06E-03	1.54E-02	0.201	0.08	1.36E-02	3.02E-02	3.95E-01	0.101	0.113	3.75E-01	5.04E-01	1.00E+00
Overeating when feeling down	Q9Y251	HPSE	Heparanase	-0.15	0.04	4.16E-04	1.83E-02	1.83E-01	-0.043	0.07	5.38E-01	5.56E-01	1.00E+00	0.000	0.094	9.99E-01	9.99E-01	1.00E+00
Extreme hunger sensation	P22792	CPN2	Carboxypeptidase N subunit 2	0.15	0.04	3.51E-09	1.54E-02	1.54E-02	0.140	0.05	1.10E-02	2.93E-02	3.72E-01	0.088	0.071	2.15E-01	3.32E-01	1.00E+00
Meal intake control	P16930	FAH	Fumarylacetoacetase	0.17	0.04	8.45E-09	3.28E-02	3.71E-02	0.184	0.10	5.57E-02	8.87E-02	1.00E+00	0.212	0.129	1.05E-01	2.05E-01	1.00E+00
Meal intake control	P22105	TNXB	Tenascin-X	-0.17	0.05	1.49E-04	3.28E-02	6.56E-02	-0.114	0.07	1.23E-01	1.65E-01	1.00E+00	-0.131	0.093	1.61E-01	2.83E-01	1.00E+00
Eating less than desired	P02765	AHSG	Alpha-2-HS-glycoprotein	-0.17	0.04	1.12E-04	4.91E-02	4.91E-02	-0.042	0.08	5.79E-01	5.79E-01	1.00E+00	-0.028	0.092	7.65E-01	8.48E-01	1.00E+00
Eating large amounts when not hungry	P41222	PTGDS	Prostaglandin-H2 D-isomerase	-0.21	0.05	7.61E-08	3.34E-03	3.34E-03	-0.243	0.09	5.17E-03	1.76E-02	1.91E-01	-0.159	0.114	1.67E-01	2.84E-01	1.00E+00
TFEQ-R18 factors
Emotional eating	O00533	CHL1	Neural cell adhesion molecule L1-like protein	-0.005	0.0	1.31E-03	4.78E-02	5.74E-01	-0.007	0.003	7.03E-03	2.11E-02	2.46E-01	-0.007	0.004	4.08E-02	9.05E-02	1.00E+00
Emotional eating	P02741	CRP	C-reactive protein	0.006	0.0	5.12E-09	1.12E-02	2.25E-02	0.009	0.003	2.42E-03	1.00E-02	9.93E-02	0.009	0.004	2.80E-02	7.13E-02	8.95E-01
Emotional eating	P02743	APCS	Serum amyloid P-component	0.005	0.0	6.60E-04	4.78E-02	2.90E-01	0.009	0.003	4.35E-04	4.43E-03	2.04E-02	0.010	0.003	2.90E-03	1.96E-02	1.31E-01
Emotional eating	P02766	TTR	Transthyretin	-0.005	0.0	9.02E-04	4.78E-02	3.96E-01	-0.007	0.003	1.26E-02	2.93E-02	3.92E-01	-0.009	0.004	1.41E-02	4.49E-02	5.08E-01
Emotional eating	P05156	CFI	Complement factor I	0.005	0.0	1.29E-03	4.78E-02	5.66E-01	0.010	0.003	2.36E-03	1.00E-02	9.93E-02	0.012	0.005	1.08E-02	3.67E-02	4.03E-01
Emotional eating	P08603	CFH	Complement factor H	0.006	0.0	1.24E-03	4.78E-02	5.46E-01	0.011	0.003	5.37E-09	9.03E-04	2.63E-03	0.013	0.003	4.84E-04	4.93E-03	2.27E-02
Emotional eating	P0C0L4	C4A	Complement C4-A	0.006	0.0	3.85E-04	4.78E-02	1.69E-01	0.010	0.003	7.08E-09	9.03E-04	3.40E-03	0.014	0.003	2.15E-09	5.49E-04	1.08E-03
Emotional eating	P10721	KIT	Mast/stem cell growth factor receptor Kit	-0.005	0.0	4.47E-04	4.78E-02	1.96E-01	-0.004	0.003	2.65E-01	3.38E-01	1.00E+00	-0.005	0.004	1.97E-01	3.24E-01	1.00E+00
Emotional eating	P19320	VCAM1	Vascular cell adhesion protein 1	-0.005	0.0	9.09E-04	4.78E-02	3.99E-01	-0.007	0.003	1.18E-02	2.93E-02	3.89E-01	-0.005	0.003	1.58E-01	2.83E-01	1.00E+00
Emotional eating	Q6UXB8	PI16	Peptidase inhibitor 16	-0.005	0.0	9.21E-04	4.78E-02	4.04E-01	-0.010	0.003	7.64E-04	4.87E-03	3.36E-02	-0.009	0.004	2.65E-02	7.11E-02	8.74E-01
Emotional eating	Q6YHK3	CD109	CD109 antigen	-0.006	0.0	1.21E-03	4.78E-02	5.33E-01	-0.005	0.003	8.37E-02	1.22E-01	1.00E+00	0.001	0.004	7.41E-01	8.41E-01	1.00E+00
Emotional eating	Q9Y251	HPSE	Heparanase	0.006	0.0	4.86E-09	1.12E-02	2.13E-02	0.004	0.003	8.34E-02	1.22E-01	1.00E+00	0.004	0.003	2.23E-01	3.35E-01	1.00E+00
Cognitive Restraint	O75144	ICOSLG	ICOS ligand	-0.007	0.0	2.76E-04	4.03E-02	1.21E-01	-0.008	0.004	6.05E-02	9.35E-02	1.00E+00	-0.009	0.006	1.10E-01	2.08E-01	1.00E+00
Cognitive Restraint	P02765	AHSG	Alpha-2-HS-glycoprotein	-0.008	0.0	4.35E-09	1.91E-02	1.91E-02	-0.003	0.003	3.68E-01	4.45E-01	1.00E+00	-0.001	0.005	8.57E-01	9.10E-01	1.00E+00
Cognitive Restraint	P22105	TNXB	Tenascin-X	-0.007	0.0	1.13E-04	2.48E-02	4.97E-02	-0.002	0.003	4.59E-01	5.09E-01	1.00E+00	-0.003	0.004	4.40E-01	5.61E-01	1.00E+00
Eating-style items
Meal frequency	P01008	SERPINC1	Antithrombin-III	0.20	0.06	7.82E-04	3.82E-02	3.43E-01	0.089	0.114	4.33E-01	5.02E-01	1.00E+00	-0.022	0.147	8.82E-01	9.18E-01	1.00E+00
Meal frequency	P02452	COL1A1	Collagen alpha-1(I) chain	0.28	0.06	5.74E-08	2.52E-03	2.52E-03	0.081	0.134	5.45E-01	5.56E-01	1.00E+00	-0.070	0.184	7.03E-01	8.41E-01	1.00E+00
Meal frequency	P07942	LAMB1	Laminin subunit beta-1	0.26	0.07	2.56E-04	3.64E-02	1.12E-01	0.216	0.131	1.01E-01	1.39E-01	1.00E+00	0.372	0.177	3.81E-02	8.83E-02	1.00E+00
Meal frequency	P12821	ACE	Angiotensin-converting enzyme	0.22	0.06	3.32E-04	3.64E-02	1.46E-01	0.160	0.112	1.53E-01	1.99E-01	1.00E+00	0.109	0.162	5.03E-01	6.26E-01	1.00E+00
Meal frequency	P16070	CD44	CD44 antigen	0.22	0.07	7.49E-04	3.82E-02	3.29E-01	0.223	0.115	5.26E-02	8.66E-02	1.00E+00	0.049	0.149	7.42E-01	8.41E-01	1.00E+00
Meal frequency	P16112	ACAN	Aggrecan core protein	0.20	0.06	7.83E-04	3.82E-02	3.44E-01	0.090	0.117	4.43E-01	5.03E-01	1.00E+00	-0.001	0.166	9.97E-01	9.99E-01	1.00E+00
Meal frequency	Q12884	FAP	Prolyl endopeptidase FAP	0.25	0.07	4.40E-04	3.66E-02	1.93E-01	0.292	0.128	2.32E-02	4.33E-02	5.81E-01	0.212	0.169	2.12E-01	3.32E-01	1.00E+00
Meal frequency	Q9H4B7	TUBB1	Tubulin beta-1 chain	-0.24	0.06	1.22E-04	2.69E-02	5.37E-02	-0.109	0.122	3.75E-01	4.45E-01	1.00E+00	0.053	0.143	7.13E-01	8.41E-01	1.00E+00
Meal frequency	Q9Y5Y7	LYVE1	Lymphatic vessel endothelial hyaluronic acid receptor 1	0.21	0.06	5.00E-04	3.66E-02	2.20E-01	0.109	0.116	3.45E-01	4.30E-01	1.00E+00	-0.141	0.168	4.01E-01	5.24E-01	1.00E+00
